# Prospective phenotyping of CHAMP1 disorder indicates that coding mutations do not act through haploinsufficiency

**DOI:** 10.1101/2023.04.17.23288527

**Authors:** Tess Levy, Thariana Pichardo, Hailey Silver, Bonnie Lerman, Jessica Zweifach, Danielle Halpern, Paige M Siper, Alexander Kolevzon, Joseph D Buxbaum

## Abstract

CHAMP1 disorder is a genetic neurodevelopmental condition caused by mutations in the CHAMP1 gene that result in premature termination codons. The disorder is associated with intellectual disability, medical comorbidities, and dysmorphic features. Deletions of the *CHAMP1* gene, as part of 13q3 deletion syndrome, have been briefly described with the suggestion of a milder clinical phenotype. To date, no studies have directly assessed differences between individuals with mutations in *CHAMP1* to those with deletions of the gene. We completed prospective clinical evaluations of 16 individuals with mutations and eight with deletions in *CHAMP1*. Analyses revealed significantly lower adaptive functioning across all domains assessed (i.e., communication, daily living skills, socialization, and motor skills) in the mutation group. Developmental milestones and medical features further showed difference between groups. The phenotypes associated with mutations, as compared to deletions, indicate likely difference in pathogenesis between groups, where deletions are acting through CHAMP1 haploinsufficiency and mutations are acting through dominant negative or gain of function mechanisms, leading to a more severe clinical phenotype. Understanding this pathogenesis is important to the future of novel therapies for CHAMP1 disorder and illustrates that mechanistic understanding of mutations must be carefully considered prior to treatment development.
