## Supplemental Table 1 for "Prospective phenotyping of CHAMP1 disorder indicates that coding mutations do not act through haploinsufficiency"

### Sheet: Supplemental Table
Assessment	Domain	Mean	SD
Vineland-3	Composite	25	4.24
	Communication	20	0
	Daily Living Skills	25.5	7.78
	Socialization	28	5.66
	Receptive V scale	1	0
	Expressive V scale	1	0
	Written V scale	1	0
	Personal V scale	1	0
	Domestic V scale	3.5	0.71
	Community V scale	1.5	0.71
	Interpersonal V scale	1	0
	Play Leisure V scale	1	0
	Coping V scale	4.5	2.12
MCDI	Words Understood	261.5	24.75
	Words Produced	11	15.56
ABC	Irritability	14.5	7.78
	Social Withdrawal	13.5	14.85
	Stereotypy	7.5	4.95
	Hyperactivity	31	11.31
	Inappropriate Speech	2.5	2.12
Ring Chromosome 13 Results (n=2)
